# Covid-19 Exposure Assessment Tool (CEAT): Easy-to-use tool to quantify exposure based on airflow, group behavior, and infection prevalence in the community

**DOI:** 10.1101/2022.03.02.22271806

**Authors:** Brian J. Schimmoller, Nídia S. Trovão, Molly Isbell, Chirag Goel, Benjamin F. Heck, Tenley C. Archer, Klint D. Cardinal, Neil B. Naik, Som Dutta, Ahleah Rohr Daniel, Afshin Beheshti

**Affiliations:** Signature Science LLC, Austin, TX, 78759, USA; COVID-19 International Research Team; Fogarty International Center, National Institutes of Health, Bethesda, Maryland, USA; Northwestern University Feinberg School of Medicine, Chicago, IL, 60611, USA; Bastion Technologies, NASA Ames Research Center, Moffett Field, CA, 94035, USA; Biomea Fusion, Inc. Redwood City, CA, 94063, USA; Leidos, Inc., NASA Ames Research Center, Moffett Field, CA, 94035, USA; Mechanical & Aerospace Engineering, Utah State University, Logan, UT 84332, USA; Space Biosciences Division, NASA Ames Research Center, Moffett Field, CA, 94035, USA; KBR, Space Biosciences Division, NASA Ames Research Center, Moffett Field, CA, 94035, USA; Stanley Center for Psychiatric Research, Broad Institute of MIT and Harvard, Cambridge, MA, 02142, USA

**Keywords:** COVID-19, SARS-CoV-2, aerosol model, COVID-19 Exposure Assessment, CEAT, Wells-Riley, Eddy Diffusivity

## Abstract

The COVID-19 Exposure Assessment Tool (CEAT) allows users to compare respiratory relative risk to SARS-CoV-2 for various scenarios, providing understanding of how combinations of protective measures affect exposure, dose, and risk. CEAT incorporates mechanistic, stochastic and epidemiological factors including the: 1) emission rate of virus, 2) viral aerosol degradation and removal, 3) duration of activity/exposure, 4) inhalation rates, 5) ventilation rates (indoors/outdoors), 6) volume of indoor space, 7) filtration, 8) mask use and effectiveness, 9) distance between people, 10) group size, 11) current infection rates by variant, 12) prevalence of infection and immunity in the community, 13) vaccination rates of the community, and 14) implementation of COVID-19 testing procedures. Demonstration of CEAT, from published studies of COVID-19 transmission events, shows the model accurately predicts transmission. We also show how health and safety professionals at NASA Ames Research Center used CEAT to manage potential risks posed by SARS-CoV-2 exposures. Given its accuracy and flexibility, the wide use of CEAT will have a long lasting beneficial impact in managing both the current COVID-19 pandemic as well as a variety of other scenarios.
