## Supplemental Table S3 for "Covid-19 Exposure Assessment Tool (CEAT): Easy-to-use tool to quantify exposure based on airflow, group behavior, and infection prevalence in the community"

### Sheet: NASA ARC CEAT Data
Project	Date Assessment Conducted	Tool Version	Location/Operation Assessed	Total Personnel Approved on Project	Max Personnel in Location/Process Assessed	Initial Assigned Relative Risk Designation (Use 16 per 100k community cases)	Initial Exposure Ratio	Initial Near Field Ratio	Initial Far Field Ratio	Current Assigned Relative Risk Designation	Local Community Average Cases (per 100k) in Santa Clara County (Used for Column L)	Group Factor	Project Duration	Social Distancing (ft)	Mask Used	Vocalization Adjustment	Breathing Rate	Ventilation Rate	Room Size	Avg Ratio	Near Field	Far Field
1	2020-12-11	B.6	Lab Work -Flight Assembly	8	2	High-Low Risk Exposure	0.00029	NA	NA	Low-Medium Risk Exposure	55	17	8	6	All Cloth	Standing/speaking	Passive	6 ACH and added HEPA to account for 100% fresh air.	4 (earlier model)	0.00101	NA	NA
			Control Room (Flight Operations)		4	Low-Medium Risk Exposure	0.00351	NA	NA	Medium Risk Exposure	55	17	8	6	All Cloth	Standing/speaking	Passive	2 ACH	earlier model. -2.	0.01207	NA	NA
2	2020-12-16	B.14	Control Room (watching simulation cabin)	25	6	High-Low Risk Exposure	0.00033	0.00028	4.5e-05	Low-Medium Risk Exposure	67	17	3.5	6	all cloth	resting/speaking	passive	30+ ACH	857	0.001365	0.00117	0.00018
			Software/Hardware Testing - Location A		2	High-Low Risk Exposure	0.0001	8e-05	2e-05	High-Low Risk Exposure	67	17	3.5	6	all cloth	resting/speaking	passive	6 ACH	557	0.00044	0.00035	8e-05
			Software/Hardware Testing - Location B		2	Lower Risk Exposure	9e-05	8e-05	1e-05	High-Low Risk Exposure	67	17	3.5	6	all cloth	resting/speaking	passive	6 ach	1017	0.0004	0.00035	4e-05
			Software/Hardware Testing - Location C		2	Lower Risk Exposure	3e-05	3e-05	9.09246?	High-Low Risk Exposure	67	17	1	6	all cloth	light exertion/speaking	light exertion	30+ ach	1744	0.000138	0.000135	8e-06
			Conference Room		2	High-Low Risk Exposure	0.00019	0.00017	2e-05	High-Low Risk Exposure	67	17	3.5	3	all cloth	Standing/speaking	passive	6 ACH	375ft2	0.0008	0.000715	8.5e-05
			Viewing Deck to Watch Simulator		2	High-Low Risk Exposure	0.00021	0.00017	4e-05	High-Low Risk Exposure	67	17	3.5	5	all cloth	Standing/speaking	passive	6 ACH	175	0.0009	0.000715	0.00018
3	2020-12-17	B.14	IT customer support, Troubleshooting	211	4	Lower Risk Exposure	9.7e-05	8.5e-05	1.1e-05	High-Low Risk Exposure	67	17	4	10	all cloth	resting/speaking	resting	2 ACH	2059	0.0081	0.00071	9e-05
			IT. Port activations, system upgrades, security upgrades		3	High-Low Risk Exposure	0.00035	0.00032	2.2e-05	Low-Medium Risk Exposure	67	17	8	6	surgical mask	resting/speaking	resting	2 ACH	1924	0.001015	0.00094	6e-05
			Control room to detect/monitor secuirty threats - min. personnel		3	Lower Risk Exposure	4e-05	4e-05	6e-06	High-Low Risk Exposure	67	17	8	3	surgical mask	resting/speaking		2 ACH	1792	0.000207	0.00018	2e-05
			Control room to detect/monitor secuirty threats - max personnel		10	High-Low Risk Exposure	0.0008	0.00074	6e-05	Low-Medium Risk Exposure	67	17	8	10	surgical mask	resting/speaking		1 ACH	4150	0.00336	0.0031	0.00026
4	2020-12-16	B.14	Control room to view experiments - Location A	200	10	Low-Medium Risk Exposure	0.00677	0.00588	0.00089	Medium Risk Exposure	67	17	8	6	all cloth	resting/speaking	passive	7 ACH	1200	0.028375	0.02464	0.00372
			Control room to view experiments - Location B		3	High-Low Risk Exposure	0.00057	0.00051	5e-05	Low-Medium Risk Exposure	67	17	8	6	all cloth	resting/speaking	passive	7 ACH	1308	0.00239	0.00217	0.00022
5	2020-12-17	B.14	Lab work - sensor development	11	5	Medium Risk Exposure	0.013865	0.013742	0.00012	Medium Risk Exposure	61	50 (includes non nasa customers)	8	6	All Cloth	Standing/speaking	passive	.5 ACH	4500	0.05286	0.05239	0.00046
			Office work		3	Medium Risk Exposure	0.0162	0.009377	0.00682	Medium Risk Exposure	61	17	1	10	All Cloth	Standing/speaking	passive	.5 ACH	400	0.06178	0.03575	0.026027
6	2020-12-17	B.14	Testing of UAS - max personnel	14	5	Lower Risk Exposure	3e-05	3e-05	0	High-Low Risk Exposure	61	17	8	10	All Cloth	light exertion/speaking	light exertion	Outdoor, 4-7mph		0.000128	0.000128	0
			Testing of UAS - min personnel		3	Lower Risk Exposure	9e-06	9e-06	0	Lower Risk Exposure	61	17	8	10	All Cloth	light exertion/speaking	light exertion	Outdoor, 4-7mph		3e-05	3e-05	0
7	2020-12-14	B.6	lab work, cell culturing - location A	8	4	High-Low Risk Exposure	0.00058	NA	NA	Low-Medium Risk Exposure	65	17	8	6	All Cloth	resting/speaking	passive	6 ACH +6 for 100% fresh air	-1	0.00237	NA	NA
			lab work, cell culturing - location B		2	High-Low Risk Exposure	0.00026	NA	NA	Low-Medium Risk Exposure	65	17	8	3	All Cloth	resting/speaking	passive	6 ACH +6 for 100% fresh air	0	0.00104	NA	NA
8	2020-12-08	B.6	Construction/Renovation Inspections for large scale infrastructure renovation	8	2	Low-Low Risk Exposure	1e-05	NA	NA	Lower Risk Exposure	41	1 (have people continually present checking that protocols are being followed)	1	6	All Cloth	Standing/speaking	passive	2 ACH	-2	1e-05	NA	NA
			Installations of new infrastructure parts		5	Lower Risk Exposure	2e-05	NA	NA	Lower Risk Exposure	41	1 (have people continually present checking that protocols are being followed)	10	3	All Cloth	light exertion/speaking	light exertion	Outdoor, 4-7mph	-3	6e-05	NA	NA
9	2020-12-09	B.6	Technician's Office - some hardware assembly	10	4	Low-Medium Risk Exposure	0.00905	NA	NA	Medium Risk Exposure	43	17	9	6	All Cloth	resting/speaking	passive	2 ACH	1	0.02432	NA	NA
			Lab Hardware Assembly Work		3	Medium Risk Exposure	0.02726	NA	NA	Medium Risk Exposure	43	17	9	6	All Cloth	light exertion/speaking	light exertion	6 ACH (Lab)	1	0.0184	NA	NA
10	2020-12-28	B.14	Badging operations Employees only	3	3	Low-Medium Risk Exposure	0.00122	0.00118	3e-05	Low-Medium Risk Exposure	64	17	8	3		resting/speaking	passive	7 ACH (measured)	1560	0.004894	0.004756	0.000135
			Badging Operations. Employees and customers		7	Low-Medium Risk Exposure	0.00453	0.00417	0.00036	Medium Risk Exposure	64	17	8	6 (average, some employees are 3 ft from eachother)	all cloth	standing/speaking	passive	7 ACH (measured)	1560	0.01813	0.016685	0.001456
11	2021-01-06	B.14	Hardware Activities in Cleanroom	12	3	High-Low Risk Exposure	0.00041	0.00039	2.3e-05	Low-Medium Risk Exposure	72	17	4	1.5	surgical mask	standing/loudly speaking	passive	60 ACH	288	0.00187	0.00176	0.000105
			Electrical Engineers, hardware assembly/engineering		2	Low-Medium Risk Exposure	0.00424	0.00313	0.00111	Medium Risk Exposure		50 (access to lab is open to others not in project)	2	6	surgical mask	light exertion/speaking	light exertion	6 ACH plus MERV 12 filters	300	0.0191	0.0141	0.0005
12	2021-01-08	B.14	Forming metalwork	4	4	Low-Medium Risk Exposure	0.00216	0.00203	0.000127	Low-Medium Risk Exposure	65	17	0.75	1.5	All Cloth	light exertion/speaking	light exertion	6 ACH plus 6 for 100% fresh air	300	0.00945	0.008895	0.000555
			Tool Up (making alignments and adjustments to hardware). Short duration.		2	Low-Medium Risk Exposure	0.00436	0.00405	0.00031	Medium Risk Exposure		17	8	1.5	All Cloth	light exertion/speaking	light exertion	6 ACH	480	0.03069	0.02929	0.001395
			Tool Up (worst case) Longer duration.		3	Low-Medium Risk Exposure	0.00755	0.00721	0.00034	Medium Risk Exposure		17	1.5	1.5	All Cloth	light exertion/speaking	light exertion	6 ACH	300	0.01774	0.01648	0.00126
			Bench Work (working with thermal protection materials) employees across bench from eachother		2	Lower Risk Exposure	2.5e-05	2e-05	3e-06	High-Low Risk Exposure		17	0.5	3	all cloth	standing/speaking	passive	6 ACH	260	0.0001	8.7e-05	1e-05
13	2021-01-12	B.14	Server Racking	38	2	Lower Risk Exposure	4.5e-05	4e-05	2e-06	High-Low Risk Exposure	76
			Control Room Shift Change		2	Lower Risk Exposure	1.5e-05	1e-05	4e-06	Lower Risk Exposure		17	0.7	6	All Cloth	resting/speaking	passive	10 ACH (well ventilated)	375	7.5e-05	5.4e-05	2e-05
			Control Room Shift Change (worst case). Lengthy debrief		6	High-Low Risk Exposure	0.00033	0.00024	9e-05	Low-Medium Risk Exposure		17	1	6	All Cloth	resting/speaking	passive	10 ACH (well ventilated)	375	0.00161	0.00116	0.00044
14	2020-01-12	B.14	Instrument Test Setup - 4 People	12	4	Low-Medium Risk Exposure	0.00208	0.00206	1.7e-05	Low-Medium Risk Exposure	76	17	4	6	all cloth	standing/speaking	passive	1.5 (manufacturing floor)	5775	0.00989	0.00981	8.2e-05
			Instrument Test Setup - 2 People (intermittent testing)		2	High-Low Risk Exposure	0.00017	0.00017	1e-06	High-Low Risk Exposure		17	2	6	all cloth	standing/speaking	passive	1.5 (manufacturing floor)	5775	0.00082	0.000817	6e-06
			Cleanroom for hardware assembly		2	High-Low Risk Exposure	0.0002	0.00019	1e-05	High-Low Risk Exposure		17	4	3	surgical mask	standing/speaking	passive	8 ACH (2 from air purifier, 6 from normal lab)	820	0.00099	0.000944	5e-05
			Hardware testing/assembly Outside Cleanroom (electronics area)		2	High-Low Risk Exposure	0.0002	0.00019	1e-05	Low-Medium Risk Exposure		17	4	3	all cloth	standing/speaking	passive	8 ACH (2 from air purifier, 6 from normal lab)	675	0.001003	0.00094	6e-05
15	2020-01-12	B.14	Respirator Fit Testing	3	2	Low-Medium Risk Exposure	0.00826	0.00411	0.00415	Medium Risk Exposure	76	50 (employees from other organizations coming in. Do not know if they are following rules)	0.5	10	0 (50% of people wearing mask. 1 user wears mask, person being fit tested wears respirator with no cover over exhalation valve)	standing/speaking	passive	1 ACH	300	0.017146	0.00852	0.00862
16	2020-01-12	B.14	Working in the Warehouse - admin light work	9	4	Low-Medium Risk Exposure	0.003602	0.003599	3e-06	Medium Risk Exposure	76	17	8	10	all cloth	Standing/speaking	passive	none (0.25)	73000	0.01711	0.017096	1.5e-05
			Working in the Warehouse - light exertion, moving items	9	4	Low-Medium Risk Exposure	0.002368	0.002366	2e-06	Medium Risk Exposure		17	2	10	All Cloth	light exertion/speaking	light exertion	none (0.25)	73000	0.01125	0.01124	1e-05
17	2021-01-14	B.14	Overhead Crane Training - Indoor Environment		4	Low-Medium Risk Exposure	0.006335	0.006225	0.000109	Medium Risk Exposure	72	17	2	4	All Cloth	standing/loudly speaking	light exertion	Outdoor (no wind)		0.00044	0.00044	0
			Overhead Crane Training - Outdoor Environment		4	Lower Risk Exposure	9.8e-05	9.8e-05	0	High-Low Risk Exposure		17	2	4	All Cloth	standing/loudly speaking	light exertion	none (0.25)		0.0282	0.02801	0.000187
			CPR/First Aid Training - Indoor		4	High-Low Risk Exposure	0.00049	0.000387	0.000105	Low-Medium Risk Exposure		17	0.75	10	All Cloth	light exertion/speaking	light exertion	4 ACH	900	0.002216	0.00174	0.00047
			CPR/First Aid Training - Outdoor		4	Lower Risk Exposure	1.8e-05	1.8e-05	0	Lower Risk Exposure		17	0.75	10	All Cloth	light exertion/speaking	light exertion	Outdoor (no wind)		8e-05	8e-05	0
18	2021-01-19	B.14	Two Firefighters sleeping in Dorm	38	2	High-Low Risk Exposure	0.00023	8.6e-05	0.00014	Low-Medium Risk Exposure	65	17	8	10	none	resting/sleeping	sleep	0.5 ACH	200	0.00109	0.00041	0.00068
19	2021-01-12	B.14	Machine Shop Work - Fabrication of Parts	15	5	Medium Risk Exposure	0.012016	0.011969	4.7e-05	Medium Risk Exposure	40	17	8	15	All Cloth	light exertion/speaking	light exertion	none (0.25)	40000	0.03004	0.02992	0.00011
			Office work		2	High-Low Risk Exposure	0.000968	0.000907	6e-05	Low-Medium Risk Exposure			8	6	All Cloth	Standing/speaking	passive	2	600	0.00242	0.00226	0.00015
20	2021-01-27	B.14	Hardware assembly, testing - Location A	15	4	High-Low Risk Exposure	0.00039	0.000224	0.000165	High-Low Risk Exposure	40	17	6	15	All Cloth	standing/speaking	passive	4 ACH	800	0.000975	0.00056	0.000411
			Critical Activities when spacecraft arrives and extra hands needed - Location A		4	Low-Medium Risk Exposure	0.00636	0.006184	0.000176	Medium Risk Exposure		17	6	1.5	All Cloth	standing/speaking	passive	4 ACH	800	0.0159	0.01546	0.00044
			Hardware assembly, testing - Location B		3	High-Low Risk Exposure	0.00024	0.000112	0.000136	High-Low Risk Exposure		17	6	15	All Cloth	standing/speaking	passive	4 ACH	520	0.00062	0.00028	0.000344
			Critical Activities when spacecraft arrives and extra hands needed - Location B		2	Low-Medium Risk Exposure	0.00114	0.00103	0.00011	Low-Medium Risk Exposure		17	6	1.5	All Cloth	standing/speaking	passive	4 ACH	200	0.00287	0.000257	0.000297
			Hardware assembly, testing - Location C		4	High-Low Risk Exposure	0.000569	0.000448	0.000121	Low-Medium Risk Exposure		17	6	10	All Cloth	standing/speaking	passive	4 ACH	1000	0.00142	0.00112	0.000304
			Critical Activities when spacecraft arrives and extra hands needed - Location C		6	Medium Risk Exposure	0.015812	0.01546	0.000351	Medium Risk Exposure		17	6	1.5	All Cloth	standing/speaking	passive	4 ACh	1000	0.03953	0.03865	0.000879
21	2021-01-27	B.14	Boiler House Control Room Location A- Typical Occupancy	12	2	High-Low Risk Exposure	0.00027	0.000198	7.5e-05	High-Low Risk Exposure		17	4	6	all cloth	standing/speaking	passive	3 ACH	375	0.000615	0.000445	0.00016
			Boiler House Control Room Location A - Max Occupancy	12	6	Low-Medium Risk Exposure	0.007626	0.006809	0.000817	Medium Risk Exposure		17	4	3	all cloth	standing/speaking	passive	3 ACH	375	0.01716	0.01532	0.00183
			Control Room Location B	12	2	High-Low Risk Exposure	0.000405	0.000227	0.00017	High-Low Risk Exposure		17	4	10	all cloth	standing/speaking	passive	0.5 ACH	375	0.000912	0.000511	0.0004
			Machining - High Bay	12	2	Lower Risk Exposure	4.8e-05	4.3e-05	4e-06	High-Low Risk Exposure		17	4	15	all cloth	standing/speaking	passive	0.5 ACH	4770	0.000108	9.7e-05	1e-05
22	2021-01-28	B.14	Hardware Assembly - Location A	4	2	High-Low Risk Exposure	0.000285	0.00019	8e-05	High-Low Risk Exposure	37	17	8	6	all cloth	resting/speaking	passive	6 ACH	330	0.00065	0.00045	0.00019
			Hardware Assembly (additional people) - Location A		3	Low-Medium Risk Exposure	0.002577	0.001795	0.000784	Low-Medium Risk Exposure		17	4	6	all cloth	light exertion/speaking	light exertion	6 ACH	330	0.00595	0.00415	0.001807
			Hardware Testing/assembly - Location B	4	2	High-Low Risk Exposure	0.000489	0.000449	3.9e-05	Low-Medium Risk Exposure		17	6	6	all cloth	resting/speaking	passive	1 ACH	1539	0.00113	0.00104	9.4e-05
			Hardware Testing/assembly (worst case scenario) - Location B		3	Low-Medium Risk Exposure	0.008854	0.008133	0.00071	Medium Risk Exposure		17	6	6	all cloth	light exertion/speaking	light exertion	1 ACH	1539	0.02046	0.018807	0.00166
			UAV Testing - Location C	2	2	High-Low Risk Exposure	0.000301	0.000299	1e-06	High-Low Risk Exposure		17	4	6	all cloth	resting/speaking	passive	1 ACH	8178	0.000697	0.000693	3e-06
			UAV Testing (worst case) - Location C		2	Low-Medium Risk Exposure	0.003632	0.003614	0.00017	Low-Medium Risk Exposure		17	8	6	all cloth	light exertion/speaking	light exertion	1 ACH	8178	0.0084	0.008358	4.1e-05
			Hardware Assembly/Testing - Location D	15	2	High-Low Risk Exposure	0.000335	0.000229	0.000106	High-Low Risk Exposure		17	4	6	all cloth	resting/speaking	passive	6 ACH	312	0.000335	0.00022	0.000106
			Hardware Assembly/Testing (worst case) - Location D		3	Low-Medium Risk Exposure	0.00265	0.001812	0.000838	Low-Medium Risk Exposure		17	4	6	all cloth	Standing/speaking	light exertion	6 ACH	312	0.00265	0.00181	0.00083
			Hardware Testing - Location E	8	3	Lower Risk Exposure	5e-06	5e-06	0	High-Low Risk Exposure		17	8	6	all cloth	Standing/speaking	passive	light wind	outdoor	1.2e-05	1.2e-05	0
			Hardware Testing (worst case) - Location E		3	Lower Risk Exposure	5e-06	5e-06	0	High-Low Risk Exposure		17	4	6	all cloth	light exertion/speaking	light exertion	calm wind	outdoor	0.000131	0.000131	0
23	2021-01-28	B.14	Material testing such as compression testing and fatigue testing	23	3	Low-Medium Risk Exposure	0.008255	0.008133	0.000122	Medium Risk Exposure	36	17	6	6	all cloth	light exertion/speaking	light exertion	1 ACH	4000	0.01857	0.018299	0.000276
			Material testing such as compression testing and fatigue testing (worst case scenario with additional personnel)		6	High-Medium Risk Exposure	0.123237	0.123622	0.00061	High-Medium Risk Exposure		17	2	3	all cloth	heavy exertion/speaking	heavy exertion	1 ACH	4000	0.279535	0.278153	0.001381
24	2021-01-29	B.14	Office work in shared office	NA	3	High-Low Risk Exposure	0.00047	0.000388	8.3e-05	Low-Medium Risk Exposure	34	17	3	10	All Cloth	resting/speaking	passive	0.5 ACH	1250	0.001002	0.000825	0.000177
			Hazardous waste pickup activities		2	High-Low Risk Exposure	0.000108	8.5e-05	2.3e-05	High-Low Risk Exposure		17	3	10	All Cloth	heavy exertion/silent		6 ACH plus 6 for 100% fresh air	1000	0.000234	0.000184	4.9e-05
